# TWINGEN – protocol for an observational clinical biobank recall and biomarker study to identify individuals with high risk of Alzheimer’s disease

**DOI:** 10.1101/2023.11.03.23298018

**Authors:** Eero Vuoksimaa, Toni T. Saari, Aino Aaltonen, Sari Aaltonen, Sanna-Kaisa Herukka, Paula Iso-Markku, Tarja Kokkola, Aija Kyttälä, Sari Kärkkäinen, Hilkka Liedes, Miina Ollikainen, Teemu Palviainen, Ilona Ruotsalainen, Auli Toivola, Mia Urjansson, Tommi Vasankari, Henri Vähä-Ypyä, Markus M. Forsberg, Mikko Hiltunen, Anu Jalanko, Reetta Kälviäinen, Teijo Kuopio, Jaakko Lähteenmäki, Pia Nyberg, Minna Männikkö, Raisa Serpi, Sanna Siltanen, FinnGen, Aarno Palotie, Jaakko Kaprio, Heiko Runz, Valtteri Julkunen

## Abstract

**Introduction:** A better understanding of the earliest stages of Alzheimer’s disease (AD) could expedite the development or administration of treatments. Large population biobanks hold the promise to identify individuals at an elevated risk of AD and related dementias based on health registry information. Here, we establish the protocol for an observational clinical recall and biomarker study called TWINGEN with the aim to identify individuals at high risk of AD by assessing cognition, health and AD-related biomarkers. Suitable candidates were identified and invited to participate in the new study among Finnish biobank donors according to TWINGEN study criteria.

**Methods and analysis:** A multi-center study (n=800) to obtain blood-based biomarkers, telephone-administered and web-based memory and cognitive parameters, questionnaire information on lifestyle, health and psychological factors, and accelerometer data for measures of physical activity, sedentary behavior and sleep. A sub-cohort are being asked to participate in an in-person neuropsychological assessment (n=200) and wear an Oura ring (n=50). All participants in the TWINGEN study have genome-wide genotyping data and up to 48 years of follow-up data from the population-based older Finnish Twin Cohort (FTC) study of the University of Helsinki. TWINGEN data will be transferred to Finnish Institute of Health and Welfare (THL) biobank and we aim to further to transfer it to the FinnGen study where it will be combined with health registry data for prediction of AD.

**Ethics and dissemination:** This recall study consists of FTC/THL/FinnGen participants whose data were acquired in accordance with the Finnish Biobank Act. The recruitment protocols followed the biobank protocols approved by Finnish Medicines Agency. The TWINGEN study plan was approved by the Ethics Committee of Hospital District of Helsinki and Uusimaa (number 16831/2022). THL Biobank approved the research plan with the permission no: THLBB2022_83.

**Article summary:** *Strengths and limitations of this study:*

- A large sample of individuals is recruited from a representative biobank database
- Using health registry information, we exclude those with documented AD or other neurological or psychiatric diseases that can affect cognition. Pre-screening limits the sending of unnecessary invitations and saves costs
- Participants have up to 48 years of follow-up questionnaire and clinical data from the Finnish Twin Cohort study and these data can be combined with multifaceted Finnish health registry information. Previous genotype data is available in the biobank from all TWINGEN study participants.
- We assess the feasibility of remote cognitive testing and blood samples in large-scale screening of AD risk, translating to the requirements of intervention trials and clinical practice
- Limitations of the study are a lack of gold standard biomarkers (cerebrospinal fluid, positron emission tomography imaging) and neurological examinations
