## Supplementary Table 2 for "TWINGEN – protocol for an observational clinical biobank recall and biomarker study to identify individuals with high risk of Alzheimer’s disease"

### Sheet: Sheet1
Supplementary Table 2. Additional references for studies on the older Finnish Twin Cohort study data
	References (PMIDs)
Education	37295953, 28975875, 23344794, 15368602, 11523706
Chronic or serious illness	3499347, 7629467, 9039240, 10208188, 15935024, 19210186, 19811382, 19952836, 20516052, 20680407, 21522028, 21612334, 30626223
Smoking	7198244, 7198250, 6984028, 2661052, 10857247, 12446254, 15053857, 15203778, 17174039, 17181913, 17549066, 19246432, 19423697, 19811391, 20418888, 20418890, 23752247, 24570102, 26359785, 26407342, 27134767, 29054888, 28399944, 29730550, 30001359, 31466478, 32157176, 32361366, 32938311, 35143046, 37322846
Alcohol use	27351919, 22215005, 20858964, 16222166, 12446254, 10857250, 1590545, 3335880, 3307505, 6984028, 7198250
Sleep	37322846, 37193395, 32907578, 29047168, 25451441, 23729932, 23509990, 21731146, 20883457, 19015202, 18275555, 17969458, 16230426, 14573377, 11525419, 11403523, 8642234
Medications	12446254, 27136415, 27723547
Anthropometrics (weight, height)	10702760, 10754982, 11523706, 11665321, 12953173, 14624724, 15368602, 15971946, 16484449, 18239571, 23298777, 27964777, 31364586, 31761633, 35534559
Blood pressure	6982602, 6540964, 2858745, 3101779, 3630648, 2661052, 1418922, 10781651, 12006398, 14624727, 16268117,17129598, 19952836, 20229313, 20680407, 29311254, 32520614, 35259029
Diabetes	1418922, 1473616, 10768089, 10753052, 14514580, 15105411, 15935024, 19952836, 20401462, 20680407, 20706830, 23124702, 26678054, 26847990, 36638183
Life satisfaction	22980535, 22215005, 19015202, 15656900, 15583908, 14982128, 12059849, 11576076, 11229985, 11092440, 9806309, 6540964, 6540959
Loneliness	See life-satisfaction papers, loneliness is one item in the LS scale
Cognition (TELE/TICS-m)	11893836, 14512720, 14707319, 16222166, 18025784, 19587088, 20858964, 21619517, 21700581, 23532744, 24082313, 26370660, 27752535, 27589524, 30090846, 30315123, 31477183, 32843700, 32954285, 33154181, 34607247, 35134847
Depressive symptoms	33629475, 32361366, 31469194, 28202098, 27723547, 27161145, 27055784, 25451441, 21330272, 17181913, 15607014, 15583908, 12558538, 10893486,
Personality (EPI)	8189349, 9806309, 11576076, 12115554, 19811701, 20639285, 24570102, 24828478, 26362575, 27507146, 6540964, 3335880, 23117535, 25993607, 27089181, 33629475
Accelerometer (physical activity)	35770444, 32259351, 30626223, 30445494, 30090846, 29925959
Multi-omics data	Also multiple metabolomics, transcriptomics and methylation (EWAS and epigenetic ageing) analyses
DNA	Multiple GWAS consortia papers, including PMIDs: 17549066, 22241830, 23752247, 26131930, 26407342, 27089181, 27134767, 27225129, 27911795, 28892072, 30038396, 30482948, 30643251, 31294817, 32157176, 36653562
EPI = Eysenck Personality Inventory; EWAS = epigenome-wide association study; GWAS = genome-wide association study; LS = Life Satisfaction; TELE = telephone assessment for dementia; TICS-m = modified Telephone Interview for Cognitive Status
