## Supplementary Table 1 for "TWINGEN – protocol for an observational clinical biobank recall and biomarker study to identify individuals with high risk of Alzheimer’s disease"

### Sheet: Sheet1
Supplementary Table 1. Previous data from the EH-Epi subcohort
Omics	n pairs (singletons)	Platform	Tissue	Study reference
Genotype	199 (4)	Illumina HumanCoreExome BeadChip	WBC	Drouard et al., 2022
DNA methylation	199 (4)	Illumina HumanMethylation450 BeadChip	WBC	Huang et al., 2020
Transcriptomics	195 (4)	Illumina HumanHT-12 v4 Expression BeadChip	WBC	Huang et al., 2018
miRNA	189 (3)	Illumina HiSeq	WBC
Metabolomics	212 (10)	Nuclear magnetic resonance spectroscopy	Plasma	Drouard et al., 2022
Proteomics	210 (6)	Olink Explore	Plasma
WBC = white blood cells
